# Shared inheritance reveals landscape of somatic and germline cancer risk in *TP53*

**DOI:** 10.64898/2026.04.10.26350605

**Authors:** Hamish A J MacGregor, Jamie R Blundell, Douglas F Easton

## Abstract

Pathogenic variants in *TP53*, the key tumour-suppressor gene underlying Li-Fraumeni syndrome (LFS), are among the best-established causes of inherited cancer predisposition. However, large-scale sequencing has revealed that many apparently pathogenic *TP53* variants detected in blood are the result of somatic clonal expansions, complicating risk interpretation. Using blood-derived whole-exome data from 469,391 UK Biobank participants, we combined variant allele fraction (VAF) with haplotype-sharing analysis to distinguish germline and somatic *TP53* variants. Germline variants were concentrated at sites linked to partial loss of p53 function and lower disease penetrance, whereas classic LFS alleles appeared almost entirely somatic. High-VAF carriers of classic LFS alleles conferred markedly increased risk of haematological malignancy but not solid tumours, consistent with large *TP53*-mutant clonal expansions. The prevalence of somatic clonal expansion also correlated with missense variant pathogenicity, suggesting that somatic activity provides an informative *in vivo* proxy for functional impact. These results provide new insights into *TP53*-associated cancer risk at the population level, demonstrate that somatic rather than germline risk predominates in middle-aged healthy adults and provide a scalable framework for variant classification in large-scale population genomics.
