## Supplementary Tables for "Shared inheritance reveals landscape of somatic and germline cancer risk in *TP53*"

### Sheet: Sheet1
Contents
Table 1	List of pathogenic and likely pathogenic TP53 variants found in UKB
Table 2	List of TP53 variants found in UKB that are unclassified by the Fortuno model
Table 3	Results of logistic regression analysis for presence of TP53 variant (Fig. 1e)
Table 4	Results of survival analysis (Fig. 3)

### Sheet: Table 1
Table 1: Pathogenic and likely pathogenic variants in UKB
Amino Acid	n	mean_VAF	VAF_range	likely germline	inconclusive	likely somatic
R273H	32	0.167182	0.03-0.54	0	5	27
R175H	27	0.0883197	0.03-0.37	0	1	26
G262S	23	0.499922	0.34-0.66	23	0	0
R181H	22	0.372841	0.07-0.63	13	2	7
R196Q	17	0.446864	0.32-0.6	17	0	0
R248Q	15	0.182794	0.06-0.56	0	3	12
Y220C	14	0.191216	0.07-0.79	0	2	12
R273C	12	0.139533	0.03-0.53	0	1	11
R158H	11	0.210187	0.04-0.51	2	2	7
R248W	11	0.153101	0.05-0.39	0	2	9
P152L	9	0.119233	0.04-0.46	0	1	8
R282W	9	0.0743786	0.04-0.11	0	0	9
C277Y	9	0.14609	0.04-0.32	0	1	8
V272M	6	0.161964	0.04-0.33	0	1	5
R267Q	6	0.349208	0.03-0.62	3	0	3
I195T	6	0.110103	0.05-0.21	0	0	6
G245D	5	0.143655	0.09-0.21	0	0	5
C238Y	5	0.130047	0.06-0.28	0	1	4
P177R	4	0.199841	0.14-0.3	0	0	4
P177L	4	0.0741384	0.03-0.12	0	0	4
G245S	4	0.334752	0.1-0.6	0	2	2
M237I	3	0.147603	0.09-0.18	0	0	3
K132R	3	0.0513099	0.05-0.06	0	0	3
R282Q	3	0.120544	0.05-0.25	0	0	3
H179R	3	0.0851049	0.06-0.1	0	0	3
G334R	3	0.355041	0.3-0.45	3	0	0
C135Y	3	0.206242	0.04-0.32	0	1	2
C176F	3	0.184581	0.1-0.34	0	1	2
R267W	3	0.0536721	0.04-0.06	0	0	3
R273L	3	0.0667915	0.03-0.1	0	0	3
R273S	2	0.06125	0.06-0.06	0	0	2
C124X	2	0.223846	0.11-0.34	0	1	1
A138V	2	0.0753247	0.07-0.08	0	0	2
S241C	2	0.136402	0.05-0.22	0	0	2
S241F	2	0.113839	0.07-0.16	0	0	2
R213*	2	0.171352	0.04-0.3	0	1	1
H179N	2	0.0855658	0.05-0.12	0	0	2
H179Q	2	0.0916667	0.08-0.1	0	0	2
D281N	2	0.0908009	0.06-0.12	0	0	2
R196*	2	0.396007	0.2-0.59	0	1	1
R213Q	2	0.254098	0.13-0.38	0	1	1
R158C	2	0.259347	0.04-0.47	0	1	1
L145P	1	0.0422535	0.04-0.04	0	0	1
C277F	1	0.0810811	0.08-0.08	0	0	1
K132E	1	0.169231	0.17-0.17	0	0	1
F134C	1	0.3375	0.34-0.34	0	1	0
G266V	1	0.0483871	0.05-0.05	0	0	1
P219S	1	0.391304	0.39-0.39	0	1	0
P191L	1	0.490566	0.49-0.49	0	1	0
Q144*	1	0.057971	0.06-0.06	0	0	1
R158L	1	0.215686	0.22-0.22	0	0	1
V197M	1	0.105263	0.11-0.11	0	0	1
S392*	1	0.1	0.1-0.1	0	0	1
Y220H	1	0.288889	0.29-0.29	0	1	0
Y234C	1	0.0689655	0.07-0.07	0	0	1

### Sheet: Table 2
Table 2: Variants in UKB unclassified by the Fortuno model
Amino Acid	n	mean_VAF	VAF_range	likely germline	inconclusive	likely somatic	Fortuno posterior probability of pathogenicity	DNA-binding domain
R283H	32	0.256589	0.03-0.57	11	5	16	0.59	TRUE
G293W	27	0.458844	0.3-0.62	22	4	1	0.183	FALSE
R333C	25	0.402751	0.08-0.59	21	2	2	0.181	FALSE
R333H	25	0.428447	0.1-0.68	18	6	1	0.001	FALSE
G154S	17	0.321321	0.03-0.54	8	4	5	0.898	TRUE
S362N	13	0.420198	0.09-0.66	11	1	1	0	FALSE
R110C	12	0.44279	0.1-0.54	9	2	1	0.075	TRUE
D49N	11	0.449369	0.3-0.59	8	2	1	0.001	FALSE
I254V	9	0.420782	0.09-0.65	5	3	1	0.297	TRUE
R290C	9	0.520883	0.45-0.66	7	2	0	0.025	TRUE
R342Q	7	0.367938	0.1-0.47	2	4	1	0.002	FALSE
P82L	6	0.326108	0.04-0.52	2	2	2	0.02	FALSE
A83E	5	0.061644	0.05-0.08	0	0	5	0.014	FALSE
R379C	5	0.461176	0.37-0.63	4	1	0	0	FALSE
R175C	4	0.282389	0.07-0.55	0	2	2	0.972	TRUE
A84T	4	0.119363	0.03-0.31	0	1	3	0.002	FALSE
P316T	4	0.48975	0.35-0.58	2	2	0	0.004	FALSE
R363G	4	0.477778	0.34-0.66	3	1	0	0.003	FALSE
R379S	4	0.405827	0.32-0.44	3	1	0	0	FALSE
T304A	3	0.415116	0.4-0.45	2	1	0	0.011	FALSE
P72T	3	0.485722	0.43-0.54	3	0	0	0.002	FALSE
G154D	2	0.0510336	0.05-0.06	0	0	2	0.613	TRUE
E298K	2	0.4821	0.44-0.53	0	2	0	0.004	FALSE
G356R	2	0.521978	0.43-0.62	2	0	0	0	FALSE
S362C	2	0.5625	0.5-0.62	2	0	0	0.001	FALSE
M384T	2	0.560584	0.53-0.6	0	2	0	0.001	FALSE
G360E	2	0.507576	0.5-0.52	0	2	0	0	FALSE
P77T	2	0.0448343	0.04-0.05	0	0	2	0.018	FALSE
E339Q	2	0.562709	0.54-0.59	2	0	0	0.001	FALSE
F338L	1	0.439024	0.44-0.44	0	1	0	0.03	FALSE
E339V	1	0.0545455	0.05-0.05	0	0	1	0.019	FALSE
D7H	1	0.541667	0.54-0.54	0	1	0	0.115	FALSE
E2K	1	0.325	0.32-0.32	0	1	0	0.043	FALSE
D324G	1	0.5	0.5-0.5	0	1	0	0.531	FALSE
A159T	1	0.445783	0.45-0.45	0	1	0	0.025	TRUE
D42N	1	0.392157	0.39-0.39	0	1	0	0	FALSE
G374C	1	0.46	0.46-0.46	0	1	0	0.028	FALSE
Q52R	1	0.5	0.5-0.5	0	1	0	0.315	FALSE
P72A	1	0.367347	0.37-0.37	0	1	0	0.354	FALSE
L114S	1	0.432836	0.43-0.43	0	1	0	0.081	TRUE
L350F	1	0.09375	0.09-0.09	0	0	1	0.003	FALSE
R337H	1	0.434783	0.43-0.43	0	1	0	0.055	FALSE
R110L	1	0.160714	0.16-0.16	0	0	1	0.956	TRUE
T155A	1	0.469136	0.47-0.47	0	1	0	0.028	TRUE
T377S	1	0.465116	0.47-0.47	0	1	0	0.001	FALSE

### Sheet: Table 3
Table 3: Logistic regression analysis of predictors of TP53 variation
Excluding individuals with a previous cancer diagnosis
variant_class	covariate	log_OR	CI_lower	CI_upper	p_value
likely somatic	age (per decade)	0.815334	0.5983	1.03237	1.79813e-13
	Current smoker	0.70429	0.2959	1.11268	0.000724693
	Former smoker	-0.0249793	-0.352742	0.302783	0.88126
	Sex (male)	0.192977	-0.100662	0.486616	0.197721
	BMI (Z-scaled)	-0.0579509	-0.213831	0.0979294	0.466218
inconclusive	age (per decade)	0.334257	-0.166693	0.835206	0.190949
	Current smoker	1.09726	-0.0027655	2.19728	0.0505788
	Former smoker	0.785348	-0.0633985	1.63409	0.0697453
	Sex (male)	0.0128295	-0.73525	0.760909	0.973186
	BMI (Z-scaled)	0.083616	-0.279429	0.446662	0.65169
likely germline	age (per decade)	0.102609	-0.274108	0.479326	0.593446
	Current smoker	0.205289	-0.770614	1.18119	0.680124
	Former smoker	0.208038	-0.432861	0.848938	0.524638
	Sex (male)	-0.317527	-0.931903	0.296849	0.311077
	BMI (Z-scaled)	-0.145216	-0.464822	0.174391	0.373185
Including individuals with a previous cancer diagnosis
variant_class	covariate	log_OR	CI_lower	CI_upper	p_value
likely somatic	age (per decade)	0.775066	0.570323	0.97981	1.17541e-13
	Current smoker	0.689748	0.30548	1.07402	0.000434705
	Former smoker	0.00195364	-0.301586	0.305494	0.989935
	Sex (male)	0.186165	-0.087501	0.459832	0.182436
	BMI (Z-scaled)	-0.0630974	-0.208055	0.0818605	0.393585
	previous cancer	0.452121	0.0504553	0.853786	0.0273724
inconclusive	age (per decade)	0.203807	-0.208961	0.616575	0.333172
	Current smoker	1.21549	0.372928	2.05805	0.00469174
	Former smoker	0.643317	-0.0490438	1.33568	0.0685873
	Sex (male)	0.111802	-0.494645	0.718249	0.717852
	BMI (Z-scaled)	0.110017	-0.175659	0.395693	0.450367
	previous cancer	1.82488	1.18061	2.46915	2.83109e-08
likely germline	age (per decade)	0.0542122	-0.297595	0.406019	0.762634
	Current smoker	0.623326	-0.185842	1.43249	0.13109
	Former smoker	0.333536	-0.265549	0.932621	0.275187
	Sex (male)	-0.313388	-0.879053	0.252278	0.277545
	BMI (Z-scaled)	-0.0276003	-0.302623	0.247422	0.844066
	previous cancer	0.768475	0.00349454	1.53346	0.0489626

### Sheet: Table 4
Table 4: Survival analysis
Values missing where no case-carriers existed in UKB for that combination of (variant_class, outcome)
outcome	variant_class	log_HR	lower_CI	upper_CI	p_value
all cancer	likely somatic	0.39834	0.0715309	0.725149	0.0168964
	inconclusive	0.706054	-0.0941648	1.50627	0.0837505
	likely germline	0.733716	0.113846	1.35358	0.0203444
haem	likely somatic	1.05205	0.251175	1.85292	0.0100339
	inconclusive	2.8027	1.82205	3.78335	2.12418e-08
	likely germline
non_haem	likely somatic	0.163916	-0.228224	0.556056	0.41263
	inconclusive	-0.263051	-1.649	1.1229	0.709894
	likely germline	0.654345	-0.0386841	1.34737	0.0642327
respiratory	likely somatic	0.788665	-0.0122417	1.58957	0.0536061
	inconclusive
	likely germline	0.853569	-1.10672	2.81386	0.393423
breast	likely somatic
	inconclusive
	likely germline	0.026521	-1.93359	1.98663	0.978843
gastrointestinal	likely somatic	0.81979	0.228405	1.41117	0.00658882
	inconclusive
	likely germline	0.134176	-1.82591	2.09427	0.89327
other	likely somatic	-0.303311	-0.996427	0.389805	0.391064
	inconclusive	0.477571	-0.908431	1.86357	0.49946
	likely germline	0.97784	0.101196	1.85449	0.0288
